# Reproducible Biochemical Modes Within a Structured Neurochemical Continuum in Autism Spectrum Disorder Revealed by NeuroCLAD

**DOI:** 10.64898/2026.05.07.26352658

**Authors:** Alok Sharma, Vinnit George, Hemangi Sane, Nandini Gokulchandran, Pooja Kulkarni, Siddhi Talgaonkar, Prerna Badhe

## Abstract

**Background:** Autism Spectrum Disorder (ASD) is biologically heterogeneous, yet most neurochemical studies rely on single-analyte comparisons that cannot capture coordinated variation across neurotransmitter systems. Whether peripheral neurochemical variation in ASD is best represented by discrete biochemical subtypes or continuous multivariate organisation remains unresolved.

**Methods:** We developed and applied NeuroCLAD, a structured multivariate analytical framework, to peripheral blood neurotransmitter profiles from 261 children with ASD (mean age 6.98 ± 3.13 years; 78.5% male). The pipeline combined age- and sex-adjusted multivariate profiling with principal component analysis, consensus k-means clustering with null-model validation, BIC-guided Gaussian mixture modelling, enrichment analysis, and clinical symptom mapping. Cross-compartment consistency was explored using urine neurotransmitter profiles from the same cohort.

**Results:** Twelve reproducible biochemical clusters were identified, each characterised by distinct multi-analyte neurochemical fingerprints involving trace amines, monoamines, catecholamine metabolism, histamine, and amino-acid neurotransmitter systems. Stability was confirmed across 200 bootstrap iterations and exceeded that expected under matched isotropic and covariance-preserving Gaussian null models. Bayesian Information Criterion guided Gaussian mixture model enumeration identified an optimal two-component solution comprising one dominant mixture component (n=222) and one smaller component characterized by elevated phenethylamine (PEA) and tyrosine (n=39). Behavioral mapping revealed graded symptom tendencies, particularly for aggressiveness, self-injurious behaviour, and picky eating. Formal symptom-cluster associations were non-significant after multiple-testing correction, consistent with graded rather than categorical relationships between peripheral neurochemistry and behavioural phenotype.

**Limitations:** Peripheral blood provides an indirect, analyte-dependent representation of neurochemical biology. The cross-sectional design, absence of a neurotypical comparison group, modest cluster sizes, and lack of external validation limit clinical interpretation.

**Conclusions:** Peripheral neurochemistry in ASD is organised into reproducible biochemical modes within a continuous multivariate landscape rather than discrete biochemical subtypes. This dimensional framework may better represent biological heterogeneity and provides a basis for future pathway-informed stratification and treatment-response studies.
