## Supplementary Table S5 for "Reproducible Biochemical Modes Within a Structured Neurochemical Continuum in Autism Spectrum Disorder Revealed by NeuroCLAD"

Cluster	Analyte	Mean_cluster	Mean_others	Cohens_d	p_value	FDR_p_value
1	Taurine..umol.L.	-0.862	0.083	-0.979	6.6e-08	6.67e-07
1	Histamine..ng.mL.	0.668	-0.065	0.747	4.93e-06	4.21e-05
1	Normetanephrine..nmol.L.	0.772	-0.075	0.87	2.96e-05	0.000183
1	Norepinephrine..pg.mL.	-0.649	0.063	-0.725	8.13e-05	0.000434
1	Dopamine..pmol.L.	-0.531	0.051	-0.589	0.000298	0.00136
1	Gamma.amino.butyric.acid..GABA...pmol.mL.	-0.489	0.047	-0.541	0.00212	0.00725
1	Tyramine..ug.mL.	-0.577	0.056	-0.642	0.00261	0.00821
1	Serotonin..ng.mL.	0.611	-0.059	0.681	0.00294	0.00895
1	Phenethylamine..PEA...pg.mL.	-0.324	0.031	-0.356	0.00342	0.0101
1	Glycine..umol.L.	-0.454	0.044	-0.502	0.00808	0.0202
1	X3.4.Dihydroxyphenylacetic.acid..DOPAC...ng.mL.	-0.423	0.041	-0.467	0.0102	0.0248
1	Tyrosine..umol.L.	-0.386	0.037	-0.426	0.0145	0.032
2	Glycine..umol.L.	1.226	-0.119	1.452	4.96e-10	5.96e-09
2	Phenethylamine..PEA...pg.mL.	-0.534	0.052	-0.592	1.59e-09	1.8e-08
2	Tyramine..ug.mL.	-0.784	0.076	-0.885	4.54e-05	0.000272
2	Metanephrine..nmol.L.	-0.626	0.06	-0.698	0.000289	0.00136
2	Norepinephrine..pg.mL.	0.714	-0.069	0.801	0.000381	0.00162
2	Tyrosine..umol.L.	-0.388	0.038	-0.428	0.000408	0.0017
2	Histamine..ng.mL.	-0.808	0.078	-0.914	0.000619	0.00243
2	Gamma.amino.butyric.acid..GABA...pmol.mL.	-0.4	0.039	-0.441	0.00343	0.0101
3	Taurine..umol.L.	-1.227	0.091	-1.396	1.83e-13	6.95e-12
3	Histamine..ng.mL.	0.812	-0.06	0.892	9.91e-11	1.46e-09
3	Norepinephrine..pg.mL.	1.174	-0.087	1.329	2.53e-10	3.24e-09
3	Serotonin..ng.mL.	-0.843	0.062	-0.929	0.000116	0.000585
3	Tyrosine..umol.L.	1.018	-0.075	1.135	0.00245	0.00799
3	Epinephrine..pg.mL.	-0.519	0.038	-0.562	0.0071	0.0182
3	Tyramine..ug.mL.	-0.515	0.038	-0.557	0.0131	0.03
4	Dopamine..pmol.L.	1.701	-0.18	2.256	2.68e-21	5.15e-19
4	Glutamate..umol.L.	0.743	-0.079	0.845	8.71e-05	0.000452
4	Epinephrine..pg.mL.	0.478	-0.051	0.535	0.00222	0.00746
4	Normetanephrine..nmol.L.	-0.531	0.056	-0.596	0.00362	0.0104
4	Metanephrine..nmol.L.	-0.413	0.044	-0.46	0.0107	0.0257
5	Normetanephrine..nmol.L.	1.119	-0.113	1.316	2.53e-12	6.08e-11
5	Tyramine..ug.mL.	1.299	-0.132	1.569	9.44e-12	1.81e-10
5	X3.4.Dihydroxyphenylacetic.acid..DOPAC...ng.mL.	0.756	-0.077	0.856	2.41e-05	0.000154
5	Histamine..ng.mL.	-0.878	0.089	-1.006	4.91e-05	0.000286
5	Phenethylamine..PEA...pg.mL.	-0.376	0.038	-0.417	0.00253	0.00809
5	Epinephrine..pg.mL.	-0.451	0.046	-0.501	0.00805	0.0202
5	Glutamate..umol.L.	-0.475	0.048	-0.528	0.0133	0.03
6	Metanephrine..nmol.L.	1.062	-0.098	1.222	3.49e-13	9.58e-12
6	Glutamate..umol.L.	-1.018	0.094	-1.167	2e-10	2.75e-09
6	Norepinephrine..pg.mL.	-1.022	0.094	-1.172	3.31e-08	3.53e-07
6	Epinephrine..pg.mL.	-0.512	0.047	-0.565	0.00444	0.0123
6	Normetanephrine..nmol.L.	-0.487	0.045	-0.536	0.0111	0.0263
6	X3.methoxytyramine..3.MT...pmol.L.	-0.581	0.054	-0.644	0.0119	0.0276
6	Dopamine..pmol.L.	0.49	-0.045	0.541	0.0195	0.0421
7	Tyrosine..umol.L.	-0.525	0.032	-0.561	9.07e-06	6.7e-05
7	Phenethylamine..PEA...pg.mL.	1.841	-0.112	2.19	1.02e-05	7.25e-05
7	X3.4.Dihydroxyphenylacetic.acid..DOPAC...ng.mL.	-0.851	0.052	-0.922	5.37e-05	0.000303
7	Metanephrine..nmol.L.	-0.841	0.051	-0.911	7.05e-05	0.000386
7	Glutamate..umol.L.	-0.864	0.053	-0.937	0.000375	0.00162
7	X3.methoxytyramine..3.MT...pmol.L.	0.786	-0.048	0.849	0.000871	0.00335
7	Histamine..ng.mL.	-0.803	0.049	-0.868	0.00357	0.0104
7	Dopamine..pmol.L.	-0.529	0.032	-0.565	0.00454	0.0124
7	Epinephrine..pg.mL.	-0.687	0.042	-0.739	0.00555	0.0146
7	Serotonin..ng.mL.	-0.783	0.048	-0.845	0.00825	0.0203
7	Norepinephrine..pg.mL.	-0.563	0.034	-0.602	0.0136	0.0303
8	Serotonin..ng.mL.	-0.764	0.07	-0.856	2.86e-06	2.62e-05
8	Metanephrine..nmol.L.	-0.747	0.069	-0.836	1.62e-05	0.000111
8	Tyramine..ug.mL.	0.588	-0.054	0.652	0.000556	0.00222
8	Taurine..umol.L.	0.63	-0.058	0.7	0.000946	0.00356
8	Tyrosine..umol.L.	-0.452	0.042	-0.497	0.00106	0.00393
8	Histamine..ng.mL.	0.4	-0.037	0.439	0.00507	0.0135
8	Norepinephrine..pg.mL.	-0.502	0.046	-0.554	0.0114	0.0266
9	Phenethylamine..PEA...pg.mL.	2.229	-0.126	2.776	4.54e-07	4.36e-06
9	Tyrosine..umol.L.	1.625	-0.092	1.859	5.04e-06	4.21e-05
10	Gamma.amino.butyric.acid..GABA...pmol.mL.	1.889	-0.183	2.558	4.87e-12	1.04e-10
10	X3.4.Dihydroxyphenylacetic.acid..DOPAC...ng.mL.	0.634	-0.061	0.708	0.00132	0.00479
10	X3.methoxytyramine..3.MT...pmol.L.	0.673	-0.065	0.753	0.00139	0.00496
10	Glutamate..umol.L.	-0.486	0.047	-0.538	0.00231	0.00766
10	Serotonin..ng.mL.	0.442	-0.043	0.488	0.00265	0.00822
10	Glycine..umol.L.	-0.501	0.048	-0.555	0.00393	0.0111
10	Histamine..ng.mL.	-0.498	0.048	-0.551	0.0165	0.036
11	Normetanephrine..nmol.L.	-0.646	0.054	-0.71	5.58e-06	4.46e-05
11	X3.4.Dihydroxyphenylacetic.acid..DOPAC...ng.mL.	0.748	-0.062	0.828	0.000236	0.00116
11	Glycine..umol.L.	0.675	-0.056	0.744	0.000246	0.00118
11	Metanephrine..nmol.L.	0.679	-0.056	0.749	0.000331	0.00148
11	Serotonin..ng.mL.	-0.46	0.038	-0.501	0.00459	0.0124
12	Dopamine..pmol.L.	-0.823	0.115	-0.984	3.32e-20	3.19e-18
12	Tyrosine..umol.L.	-0.635	0.089	-0.744	6.49e-20	4.15e-18
12	Phenethylamine..PEA...pg.mL.	-0.594	0.083	-0.693	6.8e-16	3.27e-14
12	Histamine..ng.mL.	0.753	-0.105	0.893	2.17e-13	6.95e-12
12	Glutamate..umol.L.	0.895	-0.125	1.081	7.38e-11	1.29e-09
12	Serotonin..ng.mL.	0.888	-0.124	1.071	9.47e-11	1.46e-09
12	Gamma.amino.butyric.acid..GABA...pmol.mL.	-0.457	0.064	-0.527	8.31e-06	6.38e-05
12	Epinephrine..pg.mL.	0.995	-0.139	1.219	2.09e-05	0.000138
12	Metanephrine..nmol.L.	0.533	-0.075	0.619	0.000446	0.00182
12	Taurine..umol.L.	0.541	-0.076	0.629	0.00173	0.00606
12	X3.4.Dihydroxyphenylacetic.acid..DOPAC...ng.mL.	0.409	-0.057	0.471	0.00647	0.0168
