## Supplementary Table S6 for "Reproducible Biochemical Modes Within a Structured Neurochemical Continuum in Autism Spectrum Disorder Revealed by NeuroCLAD"

Cluster	Symptom	n_affected	n_assessed	Percent
1	Aggressiveness	18	23	78.3
1	Attention /Concentration	20	23	87
1	Cognition	21	23	91.3
1	Command following	17	23	73.9
1	Eye Contact	20	23	87
1	Hyperactivity	22	23	95.7
1	Non-verbal	3	23	13
1	Picky eater	13	23	56.5
1	Self Injurious behavior	13	23	56.5
1	Sensory Issues	22	23	95.7
1	Sitting tolerance	21	23	91.3
1	Social Interaction	19	23	82.6
1	Stereotypical Behavior	23	23	100
1	Verbal	20	23	87
2	Aggressiveness	16	23	69.6
2	Attention /Concentration	22	23	95.7
2	Cognition	21	23	91.3
2	Command following	16	23	69.6
2	Eye Contact	19	23	82.6
2	Hyperactivity	22	23	95.7
2	Non-verbal	3	23	13
2	Picky eater	13	23	56.5
2	Self Injurious behavior	9	23	39.1
2	Sensory Issues	22	23	95.7
2	Sitting tolerance	19	23	82.6
2	Social Interaction	18	23	78.3
2	Stereotypical Behavior	22	23	95.7
2	Verbal	20	23	87
3	Aggressiveness	14	18	77.8
3	Attention /Concentration	15	18	83.3
3	Cognition	15	18	83.3
3	Command following	13	18	72.2
3	Eye Contact	17	18	94.4
3	Hyperactivity	18	18	100
3	Non-verbal	7	18	38.9
3	Picky eater	10	18	55.6
3	Self Injurious behavior	8	18	44.4
3	Sensory Issues	16	18	88.9
3	Sitting tolerance	14	18	77.8
3	Social Interaction	14	18	77.8
3	Stereotypical Behavior	18	18	100
3	Verbal	11	18	61.1
4	Aggressiveness	21	25	84
4	Attention /Concentration	23	25	92
4	Cognition	22	25	88
4	Command following	19	25	76
4	Eye Contact	23	25	92
4	Hyperactivity	22	25	88
4	Non-verbal	11	24	45.8
4	Picky eater	11	25	44
4	Self Injurious behavior	15	25	60
4	Sensory Issues	22	25	88
4	Sitting tolerance	16	25	64
4	Social Interaction	20	25	80
4	Stereotypical Behavior	23	25	92
4	Verbal	13	24	54.2
5	Aggressiveness	24	24	100
5	Attention /Concentration	23	24	95.8
5	Cognition	23	24	95.8
5	Command following	17	24	70.8
5	Eye Contact	22	24	91.7
5	Hyperactivity	24	24	100
5	Non-verbal	6	24	25
5	Picky eater	10	24	41.7
5	Self Injurious behavior	13	24	54.2
5	Sensory Issues	23	24	95.8
5	Sitting tolerance	21	24	87.5
5	Social Interaction	20	24	83.3
5	Stereotypical Behavior	24	24	100
5	Verbal	18	24	75
6	Aggressiveness	20	22	90.9
6	Attention /Concentration	21	22	95.5
6	Cognition	19	22	86.4
6	Command following	18	22	81.8
6	Eye Contact	16	22	72.7
6	Hyperactivity	20	22	90.9
6	Non-verbal	11	22	50
6	Picky eater	9	22	40.9
6	Self Injurious behavior	8	22	36.4
6	Sensory Issues	21	22	95.5
6	Sitting tolerance	16	22	72.7
6	Social Interaction	17	22	77.3
6	Stereotypical Behavior	21	22	95.5
6	Verbal	11	22	50
7	Aggressiveness	13	15	86.7
7	Attention /Concentration	14	15	93.3
7	Cognition	11	15	73.3
7	Command following	11	15	73.3
7	Eye Contact	12	15	80
7	Hyperactivity	13	14	92.9
7	Non-verbal	7	15	46.7
7	Picky eater	9	15	60
7	Self Injurious behavior	11	15	73.3
7	Sensory Issues	15	15	100
7	Sitting tolerance	10	14	71.4
7	Social Interaction	10	15	66.7
7	Stereotypical Behavior	15	15	100
7	Verbal	8	15	53.3
8	Aggressiveness	18	22	81.8
8	Attention /Concentration	21	22	95.5
8	Cognition	21	22	95.5
8	Command following	16	22	72.7
8	Eye Contact	16	22	72.7
8	Hyperactivity	20	22	90.9
8	Non-verbal	7	21	33.3
8	Picky eater	8	22	36.4
8	Self Injurious behavior	12	22	54.5
8	Sensory Issues	22	22	100
8	Sitting tolerance	17	22	77.3
8	Social Interaction	19	22	86.4
8	Stereotypical Behavior	22	22	100
8	Verbal	14	21	66.7
9	Aggressiveness	11	14	78.6
9	Attention /Concentration	12	14	85.7
9	Cognition	11	14	78.6
9	Command following	8	14	57.1
9	Eye Contact	12	13	92.3
9	Hyperactivity	14	14	100
9	Non-verbal	5	13	38.5
9	Picky eater	6	14	42.9
9	Self Injurious behavior	9	14	64.3
9	Sensory Issues	14	14	100
9	Sitting tolerance	12	14	85.7
9	Social Interaction	12	14	85.7
9	Stereotypical Behavior	14	14	100
9	Verbal	8	13	61.5
10	Aggressiveness	16	23	69.6
10	Attention /Concentration	18	23	78.3
10	Cognition	19	23	82.6
10	Command following	20	23	87
10	Eye Contact	21	23	91.3
10	Hyperactivity	20	23	87
10	Non-verbal	8	23	34.8
10	Picky eater	7	23	30.4
10	Self Injurious behavior	10	23	43.5
10	Sensory Issues	21	23	91.3
10	Sitting tolerance	17	23	73.9
10	Social Interaction	19	23	82.6
10	Stereotypical Behavior	23	23	100
10	Verbal	15	23	65.2
11	Aggressiveness	16	20	80
11	Attention /Concentration	18	20	90
11	Cognition	16	20	80
11	Command following	17	20	85
11	Eye Contact	15	20	75
11	Hyperactivity	18	20	90
11	Non-verbal	8	19	42.1
11	Picky eater	8	20	40
11	Self Injurious behavior	12	20	60
11	Sensory Issues	18	20	90
11	Sitting tolerance	14	20	70
11	Social Interaction	12	20	60
11	Stereotypical Behavior	20	20	100
11	Verbal	11	19	57.9
12	Aggressiveness	23	32	71.9
12	Attention /Concentration	31	32	96.9
12	Cognition	31	32	96.9
12	Command following	27	32	84.4
12	Eye Contact	29	32	90.6
12	Hyperactivity	29	32	90.6
12	Non-verbal	9	31	29
12	Picky eater	17	31	54.8
12	Self Injurious behavior	11	32	34.4
12	Sensory Issues	30	32	93.8
12	Sitting tolerance	23	32	71.9
12	Social Interaction	25	31	80.6
12	Stereotypical Behavior	32	32	100
12	Verbal	22	31	71
